# Genome-Wide Association Meta-Analysis Using a Recessive Model Illuminates Genetic Architecture of Type 2 Diabetes

**DOI:** 10.1101/2021.07.08.21258700

**Authors:** Mark J. O’Connor, Alicia Huerta-Chagoya, Paula Cortés-Sánchez, Silvía Bonàs-Guarch, Marta Guindo-Martínez, Joanne B. Cole, David Torrents, Kumar Veerapen, Niels Grarup, Mitja Kurki, Carsten F. Rundsten, Oluf Pedersen, Ivan Brandslund, Allan Linneberg, Torben Hansen, Aaron Leong, Jose C. Florez, Josep M. Mercader

**Author notes:** These authors jointly directed this work (Aaron Leong, Jose C. Florez, Josep M. Mercader). **Correspondence:** Josep M. Mercader, Ph.D., The Broad Institute of Harvard and MIT, 75 Ames Street, Cambridge, MA 02142.

## Abstract

**Objective:** Most genome-wide association studies (GWAS) of complex traits are performed using models with additive allelic effects. Hundreds of loci associated with type 2 diabetes have been identified using this approach. Additive models, however, can miss loci with recessive effects, thereby leaving potentially important genes undiscovered.

**Research Design and Methods:** We conducted the largest GWAS meta-analysis using a recessive model for type 2 diabetes. Our discovery sample included 33,139 cases and 279,507 controls from seven European-ancestry cohorts including the UK Biobank. We then used two additional cohorts, FinnGen and a Danish cohort, for replication. For the most significant recessive signal, we conducted a phenome-wide association study across hundreds of traits to make inferences about the pathophysiology underlying the increased risk seen in homozygous carriers.

**Results:** We identified 51 loci associated with type 2 diabetes, including five variants with recessive effects undetected by prior additive analyses. Two of the five had minor allele frequency less than 5% and were each associated with more than doubled risk. We replicated three of the variants, including one of the low-frequency variants, rs115018790, which had an odds ratio in homozygous carriers of 2.56 (95% CI 2.05-3.19, *P*=1×10^−16^) and a stronger effect in men than in women (interaction *P*=7×10^−7^). Colocalization analysis linked this signal to reduced expression of the nearby *PELO* gene, and the signal was associated with multiple diabetes-related traits, with homozygous carriers showing a 10% decrease in LDL and a 20% increase in triglycerides.

**Conclusions:** Our results demonstrate that recessive models, when compared to GWAS using the additive approach, can identify novel loci, including large-effect variants with pathophysiological consequences relevant to type 2 diabetes.
