## Supplemental Table for "Genome-Wide Association Meta-Analysis Using a Recessive Model Illuminates Genetic Architecture of Type 2 Diabetes"

### Sheet: ST1 - Discovery Cohorts
Supplemental Table 1: Discovery Cohorts
Cohort		Location	Cases	Controls	Genotyping	Reference Panel	Quality Threshold	Covariates
UK Biobank		UK	17730	210752	Affymetrix, UK Biobank Axiom1	HRC, 1000G, UK10K	INFO > 0.5	age, sex, BMI, PC 1:10
70K for T2D	Northwestern	USA	527	600	Illumina, Human1M-Duov3_B	1000G, UK10K	INFO > 0.7	age, sex, BMI, PC 1:7
	FUSION	Finland	854	770	Illumina, HumanHap 300v1.1	1000G, UK10K	INFO > 0.7	age, sex, BMI, PC 1:7
	GENEVA	USA	2610	3053	Affymetrix AFFY_6.0	1000G, UK10K	INFO > 0.7	age, sex, BMI, PC 1:7
	WTCCC	UK	1894	2917	Affymetrix 500K	1000G, UK10K	INFO > 0.7	sex, PC 1:7
	GERA	USA	6842	46874	Affymetrix Axiom_KP_UCSF_EUR	1000G, UK10K	INFO > 0.7	age2, sex, BMI3, PC 1:7
MGB Biobank		USA	2682	14541	Illumina MEGArray	TOPMed	R2 > 0.5	age, sex, BMI, PC 1:10
Total			33139	279507
1 Approximately 10% of the UK Biobank participants were genotyped using the Affymetrix UK BiLEVE Axiom array
2 In the GERA cohort, BMI was presented as a categorical variable defined by 5 different BMI intervals
3 In the GERA cohort, age was treated as a categorical variable with 14 different birth year intervals

### Sheet: ST2 - Replication Cohorts
Supplemental Table 2: Replication Cohorts
Cohort	Location	Cases	Controls	Genotyping	Reference Panel	Covariates
FINNGEN	Finland	23779	62253	Illumina and Affymatrix arrays	SISu v31	age, sex, BMI, PC 1:5
Danish cohort	Denmark	4587	16294	Illumina OmniExpress	1000G	age, sex, BMI, PC 1:10
Total		28366	78547
1High-coverage (25-30x) whole-genome sequencing data (N=3,775) were used to develop the population-specific SISu v3 reference panel (manuscript in preparation).

### Sheet: ST3 - Recessive Loci
Supplemental Table 3: Recessive T2D Associations
					Recessive			Additive
Variant	Chromosome	Position (37)	Minor Allele	MAF	Odds Ratio (95% CI)	P	I2 (heterozygosity P)	Odds Ratio (95% CI)	P	I2 (heterozygosity P)	DOMDEV P
rs10097617	8	95961626	T	0.4827	1.1 (1.06 - 1.13)	1.5e-09	5 (0.39)	1.05 (1.03 - 1.07)	7.7e-09	50.9 (0.047)	0.1
rs1042725	12	66358347	C	0.499	0.91 (0.88 - 0.94)	9.7e-11	0 (0.6)	0.94 (0.92 - 0.96)	1.6e-12	0 (0.74)	0.31
rs10748582	10	94477219	A	0.3777	0.8 (0.77 - 0.83)	3.4e-31	0 (0.5)	0.89 (0.87 - 0.9)	8e-38	52.7 (0.038)	0.0028
rs10830961	11	92694757	G	0.4025	1.14 (1.11 - 1.18)	2.2e-15	17.9 (0.29)	1.09 (1.07 - 1.11)	1.4e-21	21.3 (0.26)	0.63
rs10937721	4	6306763	G	0.4009	0.87 (0.84 - 0.9)	2.6e-14	13 (0.33)	0.91 (0.89 - 0.93)	2.2e-23	42 (0.098)	0.79
rs115018790	5	52088271	A	0.0388	2.63 (2.03 - 3.41)	2.5e-13	70.8 (0.0043)	1.07 (1.02 - 1.12)	0.0043	43.3 (0.09)	2.5e-05
rs11651755	17	36099840	C	0.4905	1.15 (1.11 - 1.18)	1.1e-19	52 (0.052)	1.09 (1.07 - 1.11)	2.4e-22	61.6 (0.016)	0.029
rs1169299	12	121429194	C	0.4633	1.12 (1.08 - 1.15)	3.7e-13	0 (0.88)	1.06 (1.04 - 1.08)	5.8e-11	0 (0.9)	0.01
rs12555274	9	22136440	C	0.2583	1.2 (1.14 - 1.26)	7.6e-13	0 (0.86)	1.13 (1.11 - 1.16)	1.3e-32	0 (0.84)	0.32
rs1317840	6	43806921	A	0.4494	1.09 (1.06 - 1.13)	1.7e-08	34.5 (0.15)	1.05 (1.03 - 1.07)	2e-07	0 (0.56)	0.36
rs13266634	8	118184783	T	0.3047	0.8 (0.77 - 0.84)	7.7e-22	0 (0.69)	0.88 (0.86 - 0.89)	5.8e-41	39.2 (0.12)	0.39
rs1359790	13	80717156	A	0.2796	0.86 (0.82 - 0.9)	8.5e-10	0 (0.96)	0.9 (0.89 - 0.92)	1.1e-23	0 (0.96)	0.47
rs1381937	10	71464834	A	0.4541	1.09 (1.06 - 1.13)	3.1e-08	0 (0.79)	1.06 (1.04 - 1.08)	2.6e-09	18.1 (0.29)	0.21
rs140453320	5	64485239	C	0.0134	6.94 (3.63 - 13.27)	4.7e-09	8.9 (0.35)	1.03 (0.95 - 1.11)	0.49	0 (0.56)	3.6e-09
rs147594496	7	15054861	T	0.4868	0.87 (0.85 - 0.9)	1.8e-16	59.9 (0.02)	0.92 (0.9 - 0.94)	1.7e-19	57.7 (0.028)	0.016
rs1708302	7	28198677	T	0.4891	0.83 (0.81 - 0.86)	8.2e-34	0 (0.61)	0.88 (0.86 - 0.89)	1.4e-49	0 (0.88)	0.39
rs1716407	12	124515218	G	0.4125	0.91 (0.88 - 0.94)	3.5e-08	0 (0.69)	0.94 (0.93 - 0.96)	3.9e-10	0 (0.98)	0.26
rs2238689	19	46178661	C	0.4113	1.14 (1.1 - 1.18)	9.1e-14	0 (0.65)	1.08 (1.06 - 1.1)	6.1e-18	8.1 (0.37)	0.22
rs2271998	3	170625806	T	0.4074	0.89 (0.86 - 0.92)	9.4e-11	0 (0.53)	0.94 (0.92 - 0.95)	3.7e-13	0 (0.77)	0.085
rs234864	11	2857297	G	0.4476	1.16 (1.12 - 1.2)	3.6e-17	31.2 (0.2)	1.12 (1.09 - 1.14)	6.2e-26	18.3 (0.3)	0.75
rs243018	2	60586707	G	0.4602	1.13 (1.1 - 1.17)	1.1e-15	30.3 (0.19)	1.08 (1.07 - 1.1)	6.7e-19	26 (0.22)	0.66
rs2673140	2	227159867	G	0.3553	0.85 (0.82 - 0.88)	2.6e-16	0 (0.61)	0.89 (0.88 - 0.91)	4.8e-32	2.9 (0.41)	0.61
rs2714337	6	7240577	T	0.3483	1.12 (1.08 - 1.16)	2.6e-09	58 (0.02)	1.06 (1.04 - 1.08)	1.3e-10	37.1 (0.13)	0.018
rs28539249	9	139240630	C	0.4383	0.88 (0.85 - 0.91)	1.1e-10	0 (0.7)	0.93 (0.91 - 0.95)	2.8e-12	0 (0.6)	0.1
rs2925979	16	81534790	T	0.3002	1.14 (1.09 - 1.19)	7.5e-09	0 (0.9)	1.07 (1.05 - 1.1)	3.3e-13	0 (0.59)	0.071
rs33932777	10	12311465	A	0.4979	1.11 (1.07 - 1.14)	8.6e-12	16.2 (0.3)	1.06 (1.04 - 1.08)	7.4e-11	21.5 (0.26)	0.037
rs34072724	7	130432469	A	0.4822	0.9 (0.87 - 0.92)	6.7e-13	0 (0.74)	0.93 (0.91 - 0.94)	9.8e-17	0 (0.76)	0.33
rs340882	1	214145731	C	0.4008	0.87 (0.84 - 0.9)	1e-13	38.7 (0.13)	0.92 (0.9 - 0.94)	1.5e-18	6 (0.38)	0.044
rs34715063	15	38873115	C	0.1252	1.31 (1.19 - 1.44)	1.7e-08	0 (0.74)	1.1 (1.07 - 1.13)	1.6e-12	36 (0.14)	0.064
rs3887925	3	186665645	C	0.4553	0.89 (0.86 - 0.92)	4e-12	64.6 (0.0061)	0.93 (0.91 - 0.95)	3.9e-15	39 (0.12)	0.076
rs4457053	5	76424949	G	0.3136	1.13 (1.08 - 1.18)	6.4e-09	0 (0.46)	1.07 (1.05 - 1.09)	1.8e-12	35.2 (0.15)	0.6
rs4713572	6	32626952	C	0.3831	1.16 (1.12 - 1.21)	3.6e-15	43.5 (0.12)	1.08 (1.06 - 1.1)	2.9e-14	36.4 (0.16)	0.011
rs4931494	12	27961428	A	0.3485	0.9 (0.86 - 0.93)	4e-08	39.4 (0.12)	0.94 (0.93 - 0.96)	3e-09	21.9 (0.26)	0.41
rs569136586	9	84312668	CT	0.4094	0.88 (0.85 - 0.92)	1.5e-11	14.5 (0.32)	0.91 (0.9 - 0.93)	2.6e-20	32.5 (0.18)	0.15
rs5835988	2	165501927	TG	0.4029	0.87 (0.84 - 0.9)	9.8e-15	39.3 (0.12)	0.91 (0.89 - 0.93)	6e-24	48.2 (0.061)	0.46
rs6672377	1	219678736	A	0.4366	0.91 (0.88 - 0.94)	8.9e-09	0 (0.89)	0.94 (0.92 - 0.95)	1e-12	0 (0.76)	0.04
rs6777684	3	187741842	A	0.3832	0.89 (0.86 - 0.92)	2.9e-10	42.7 (0.094)	0.93 (0.91 - 0.95)	3.9e-15	0 (0.6)	0.24
rs6794936	3	123122314	A	0.4709	1.09 (1.06 - 1.12)	3e-08	49 (0.056)	1.05 (1.03 - 1.07)	2e-07	18.7 (0.28)	0.0081
rs71320321	3	185519107	A	0.3209	1.22 (1.17 - 1.27)	2.1e-22	0 (0.63)	1.14 (1.12 - 1.17)	1.3e-44	0 (0.87)	0.85
rs7240767	18	7070642	C	0.3874	1.11 (1.07 - 1.15)	2.1e-09	0 (0.9)	1.06 (1.04 - 1.08)	4.3e-11	0 (0.63)	0.13
rs749921789	11	72427217	C	0.184	0.72 (0.65 - 0.8)	1.1e-09	0 (1)	0.87 (0.85 - 0.9)	8.8e-17	0 (1)	0.055
rs755900673	8	2008956	T	0.3564	1.13 (1.08 - 1.17)	4.7e-09	0 (0.43)	1.04 (1.02 - 1.06)	2.7e-05	19.6 (0.28)	0.0013
rs757110	11	17418477	C	0.3599	1.13 (1.09 - 1.17)	2.2e-11	30.9 (0.18)	1.09 (1.07 - 1.11)	7.6e-22	0 (0.68)	0.64
rs765504	5	133827455	C	0.4156	0.9 (0.87 - 0.93)	1.6e-09	0 (0.66)	0.95 (0.94 - 0.97)	3.9e-07	3.7 (0.4)	0.0016
rs7756992	6	20679709	G	0.2766	1.39 (1.33 - 1.45)	2.5e-49	2.4 (0.41)	1.16 (1.14 - 1.18)	9.6e-51	33.9 (0.16)	4.8e-06
rs7903146	10	114758349	T	0.2937	1.75 (1.68 - 1.82)	1.5e-171	0 (1)	1.45 (1.43 - 1.48)	< 1.00E-300	0 (0.56)	0.032
rs796708168	6	126689667	CT	0.4572	1.1 (1.06 - 1.13)	9.2e-09	0 (0.98)	1.06 (1.04 - 1.08)	7.6e-09	0 (0.95)	0.08
rs942796	10	80967220	T	0.4351	1.12 (1.09 - 1.16)	9e-13	29.9 (0.19)	1.07 (1.05 - 1.09)	3.4e-12	26.8 (0.21)	0.18
rs9687832	5	55861595	A	0.2058	1.18 (1.12 - 1.25)	2.2e-08	29.1 (0.2)	1.1 (1.07 - 1.12)	1.5e-17	0 (0.55)	0.53
rs9826367	3	12294202	G	0.4527	0.91 (0.88 - 0.94)	1.1e-08	0 (0.73)	0.94 (0.93 - 0.96)	6.3e-11	0 (0.72)	0.16
rs9929462	16	294210	G	0.3096	0.86 (0.81 - 0.91)	1.9e-08	0 (0.51)	0.96 (0.94 - 0.98)	0.00016	53.9 (0.054)	7.5e-05

### Sheet: ST4 - Closest Known Signals
Supplemental Table 4: Closest Known Additive Signals for the Novel Recessive Variants
Variant	Chromosome	Position	Known Additive Variant in Highest LD		r2
rs115018790	5	52088271	rs3811978		0.08
rs140453320	5	64485239	rs62368490		0.048
rs2714337	6	7240577	rs9505097		0.148
rs755900673	8	2008956	rs17772814		0.047
rs33932777	10	12311465	rs11257655		0.249

### Sheet: ST5 - Credible Sets
Supplemental Table 5: Credible Sets
Locus	SNP	Major Allele	Minor Allele	MAF	OR (95% CI)	P	D'	R2	Posterior Probability	Cumulative Probability
5:52088271	rs115018790	G	A	0.0388	2.63 (2.03 - 3.41)	2.506e-13	1	1	0.241725	0.241725
5:52095934	rs185240714	C	A	0.0387	2.62 (2.03 - 3.40)	2.859e-13	1	1	0.225014	0.46674
5:52095024	rs116734477	C	T	0.0388	2.60 (2.01 - 3.36)	4.359e-13	1	1	0.174178	0.640918
5:52083226	rs115421711	A	G	0.0388	2.60 (2.01 - 3.37)	5.299e-13	1	1	0.142298	0.783216
5:52106278	rs1499279	T	G	0.0427	2.55 (1.97 - 3.30)	9.541e-13	1	1	0.106097	0.889313
5:52080909	rs77704739	T	C	0.0395	2.58 (1.99 - 3.34)	8.446e-13	1	1	0.103723	0.993036
5:64423143	rs75325578	G	T	0.0252	2.48 (1.66 - 3.70)	9.178e-06	0.6553	0.4294	0.227141	0.227141
5:64485239	rs140453320	T	C	0.0134	6.94 (3.63 - 13.27)	4.67e-09	1	1	0.220109	0.44725
5:64506819	rs145445282	A	G	0.0139	6.07 (3.25 - 11.32)	1.444e-08	1	0.8523	0.208124	0.655374
5:64477647	rs148320406	C	T	0.0139	5.50 (2.90 - 10.43)	1.791e-07	0.7932	0.5213	0.0910219	0.746396
5:64059030	rs113747999	C	T	0.0129	6.43 (3.09 - 13.37)	6.105e-07	1	0.4916	0.0366414	0.783038
5:64705658	rs536457465	G	A	0.0121	7.06 (3.20 - 15.59)	1.307e-06	0.8277	0.685	0.0232798	0.806318
5:64812805	rs138510876	C	T	0.0221	2.32 (1.44 - 3.76)	0.0005882	0.8267	0.5824	0.0212267	0.827544
5:64336316	rs143761390	T	A	0.0123	6.37 (2.92 - 13.90)	3.322e-06	1	0.3259	0.0204482	0.847992
5:64276829	rs143602479	G	A	0.0124	5.92 (2.75 - 12.73)	5.267e-06	1	0.4916	0.019887	0.867879
5:64019007	rs113345429	A	G	0.0129	5.80 (2.70 - 12.45)	6.373e-06	1	0.4916	0.0192948	0.887174
5:64621462	rs150024048	C	T	0.012	7.22 (3.06 - 17.03)	6.427e-06	1	1	0.0136585	0.900833
5:64917503	rs140271946	T	C	0.0107	5.32 (2.27 - 12.49)	0.0001223	0.7932	0.5213	0.00852822	0.909361
5:64788381	rs11745510	A	G	0.0636	1.21 (0.99 - 1.48)	0.06202	0.8173	0.2362	0.004704	0.914065
5:64037839	rs11738362	C	T	0.0596	1.19 (0.95 - 1.49)	0.1281	0.474	0.1472	0.00307425	0.917139
5:64687139	rs146496456	A	G	0.0061	4.19 (0.91 - 19.37)	0.06669	0.7932	0.5213	0.00278558	0.919925
5:64843605	rs183998724	C	T	0.0043	1.76 (0.08 - 39.58)	0.7226	1	0.1621	0.00257514	0.9225
5:64835134	rs72762433	T	C	0.2652	0.95 (0.90 - 1.00)	0.04265	1	0.1008	0.00247236	0.924972
5:64893443	rs138941474	A	AT	0.2552	0.95 (0.90 - 1.00)	0.05234	1	0.1008	0.00222079	0.927193
5:64037838	rs11738419	G	A	0.0598	1.14 (0.92 - 1.41)	0.245	0.474	0.1472	0.00210184	0.929295
5:64853210	rs138576831	T	TAA	0.2546	0.95 (0.90 - 1.00)	0.05753	1	0.1038	0.00205042	0.931345
5:64810902	5:64810902_GATTTA_G	GATTTA	G	0.2543	0.95 (0.90 - 1.00)	0.06014	1	0.1038	0.0019166	0.933262
5:64855976	rs12514697	T	G	0.2538	0.95 (0.90 - 1.00)	0.05944	1	0.1038	0.0019166	0.935179
5:64781556	rs114714677	A	G	0.259	0.95 (0.91 - 1.00)	0.05926	1	0.1008	0.00189666	0.937075
5:64831680	rs72762430	T	C	0.2541	0.95 (0.91 - 1.00)	0.06098	1	0.1038	0.00187618	0.938951
5:64846897	rs112535439	C	T	0.2541	0.95 (0.91 - 1.00)	0.06222	1	0.1038	0.00184983	0.940801
5:64779214	rs16893879	T	G	0.2591	0.95 (0.91 - 1.00)	0.06143	1	0.1008	0.00184266	0.942644
5:64848412	rs3213939	C	T	0.2538	0.95 (0.91 - 1.00)	0.06253	1	0.1038	0.00183684	0.944481
5:64833621	rs75909203	T	C	0.2541	0.95 (0.91 - 1.00)	0.06315	1	0.1038	0.00182397	0.946305
5:64795432	rs72762414	C	T	0.254	0.95 (0.91 - 1.00)	0.06306	1	0.1038	0.00181952	0.948124
5:64781949	rs761057128	CTTT	C	0.2579	0.94 (0.88 - 1.01)	0.08508	1	0.1008	0.00181868	0.949943
5:64807003	rs2367535	T	G	0.254	0.95 (0.91 - 1.00)	0.06413	1	0.1038	0.00181121	0.951754
5:64817745	rs72762424	A	G	0.2535	0.95 (0.91 - 1.00)	0.0644	1	0.1038	0.00179433	0.953548
5:64835501	rs35532423	G	GCT	0.2548	0.95 (0.90 - 1.00)	0.06733	1	0.1038	0.0017914	0.95534
5:64823406	rs80347054	T	A	0.2543	0.95 (0.90 - 1.00)	0.06805	1	0.1038	0.00178774	0.957128
5:64851665	rs11743712	A	T	0.2588	0.95 (0.91 - 1.00)	0.0645	1	0.1008	0.00178624	0.958914
5:64792619	rs11742770	G	A	0.2541	0.95 (0.91 - 1.00)	0.065	1	0.1038	0.00178604	0.9607
5:64833725	rs72762432	G	T	0.2541	0.95 (0.91 - 1.00)	0.06465	1	0.1038	0.00178604	0.962486
5:64806638	rs72762422	C	T	0.254	0.95 (0.91 - 1.00)	0.06621	1	0.1038	0.00176132	0.964247
5:64805104	rs12517057	A	G	0.254	0.95 (0.91 - 1.00)	0.06692	1	0.1038	0.00174913	0.965996
5:64806423	rs113394445	G	A	0.254	0.95 (0.91 - 1.00)	0.06673	1	0.1038	0.00174913	0.967745
5:64821563	rs72762426	A	G	0.254	0.95 (0.91 - 1.00)	0.06696	1	0.1038	0.00174913	0.969495
5:64805378	rs2166382	C	T	0.254	0.95 (0.91 - 1.00)	0.06773	1	0.1038	0.00173705	0.971232
5:64811832	rs12523328	C	T	0.254	0.95 (0.91 - 1.00)	0.06751	1	0.1038	0.00173705	0.972969
5:64799215	rs72762416	G	A	0.2537	0.95 (0.91 - 1.00)	0.06792	1	0.1038	0.00172507	0.974694
5:64820922	rs11747574	A	C	0.2541	0.95 (0.91 - 1.00)	0.06792	1	0.1038	0.00172507	0.976419
5:64821089	rs11741071	G	A	0.254	0.95 (0.91 - 1.00)	0.06759	1	0.1038	0.00172507	0.978144
5:64802717	rs72762418	A	G	0.2535	0.95 (0.91 - 1.00)	0.06782	1	0.1038	0.00172142	0.979865
5:64804699	rs10940039	G	A	0.2541	0.95 (0.91 - 1.00)	0.0683	1	0.1038	0.00171321	0.981579
5:64825789	rs113470058	G	A	0.2543	0.95 (0.91 - 1.00)	0.06852	1	0.1038	0.00170145	0.98328
5:64799990	rs11750901	A	T	0.2537	0.95 (0.91 - 1.00)	0.06997	1	0.1038	0.00167495	0.984955
5:64822067	rs72762427	G	A	0.254	0.95 (0.91 - 1.00)	0.07055	1	0.1038	0.00166679	0.986622
5:64012251	rs74641690	T	G	0.0606	1.10 (0.88 - 1.36)	0.4032	0.474	0.1472	0.00164474	0.988266
5:64814188	5:64814188_AAGATGGC_A	AAGATGGC	A	0.2537	0.95 (0.91 - 1.00)	0.07262	1	0.1038	0.00163011	0.989897
5:64787725	5:64787725_TA_T	TA	T	0.2591	0.95 (0.91 - 1.01)	0.07721	1	0.1008	0.00159277	0.991489
6:7240577	rs2714337	A	T	0.3483	1.12 (1.08 - 1.16)	2.555e-09	1	1	0.437606	0.437606
6:7160014	rs4959426	A	G	0.4908	1.09 (1.06 - 1.12)	3.948e-09	0.6053	0.2627	0.215483	0.653089
6:7157040	rs17603736	T	C	0.491	1.09 (1.06 - 1.12)	7.801e-09	0.6053	0.2627	0.133677	0.786766
6:7245458	rs1815311	A	G	0.3556	1.12 (1.08 - 1.16)	8.774e-09	1	0.9776	0.125918	0.912684
6:7238575	rs2842375	A	G	0.3608	1.11 (1.07 - 1.15)	2.55e-08	1	0.9777	0.0480972	0.960781
6:7146350	rs4960289	G	A	0.4373	1.09 (1.05 - 1.12)	1.992e-07	0.5803	0.2755	0.00573976	0.966521
6:7168474	rs113656252	C	T	0.4479	1.09 (1.06 - 1.13)	1.904e-07	0.4678	0.1872	0.00569488	0.972216
6:7242875	rs56090832	T	TTC	0.2318	1.22 (1.13 - 1.32)	3.21e-07	1	0.4581	0.00553527	0.977751
6:7254957	rs2714343	G	A	0.348	1.10 (1.06 - 1.15)	2.436e-07	0.9304	0.8272	0.00528416	0.983035
6:7255015	rs2252857	G	A	0.3482	1.10 (1.06 - 1.15)	2.61e-07	0.9304	0.8272	0.00501174	0.988047
6:7232186	rs9505086	T	C	0.3883	1.09 (1.06 - 1.13)	3.694e-07	1	0.8182	0.00317615	0.991223
8:2008956	rs755900673	TC	T	0.3564	1.13 (1.08 - 1.17)	4.691e-09	1	1	0.976312	0.976312
8:2011023	rs1078936	A	G	0.3566	1.10 (1.06 - 1.14)	6.341e-07	0.9276	0.8401	0.00866279	0.984975
8:2008109	rs11136461	T	G	0.375	1.10 (1.06 - 1.14)	1.554e-06	0.927	0.8193	0.00391823	0.988893
8:2012467	rs35645898	G	A	0.3329	1.10 (1.06 - 1.15)	1.753e-06	0.9753	0.9065	0.00346309	0.992356
10:12311465	rs33932777	G	A	0.4979	1.11 (1.07 - 1.14)	8.629e-12	1	1	0.999564	0.999564

### Sheet: ST6 - Sex-stratified Biomarkers
Supplemental Table 6: Sex-stratified Biomarker PheWAS for Variant rs115018790
			All					Men					Women
				OR (95% CI), P					OR (95% CI), P					OR (95% CI), P
Phenotype		Units	N	Recessive		Additive		N	Recessive		Additive		N	Recessive		Additive
Apolipoprotein B		g/L	358689	-0.1 (-0.12, -0.08), 2.9e-22		-0.02 (-0.02, -0.01), 9.5e-29		164974	-0.11 (-0.14, -0.09), 1.5e-14		-0.02 (-0.02, -0.01), 1.6e-16		193715	-0.08 (-0.11, -0.06), 8.2e-10		-0.01 (-0.02, -0.01), 7.2e-15
LDL direct		mmol/L	359767	-0.35 (-0.42, -0.28), 9.3e-22		-0.04 (-0.05, -0.03), 1.6e-17		165727	-0.42 (-0.53, -0.32), 1.1e-15		-0.05 (-0.06, -0.03), 1e-10		194040	-0.28 (-0.38, -0.18), 1.2e-08		-0.04 (-0.05, -0.03), 3.8e-09
Albumin		g/L	330113	1.03 (0.81, 1.26), 5.6e-20		0.09 (0.06, 0.12), 2.6e-08		153434	1.43 (1.11, 1.75), 9.4e-19		0.07 (0.03, 0.12), 0.0011		176679	0.69 (0.38, 0.99), 1.1e-05		0.1 (0.06, 0.14), 5.1e-06
Cholesterol		mmol/L	360455	-0.43 (-0.52, -0.34), 1e-19		-0.04 (-0.06, -0.03), 1.3e-10		166089	-0.53 (-0.66, -0.39), 3.5e-14		-0.05 (-0.07, -0.03), 3.3e-07		194366	-0.34 (-0.46, -0.22), 6.9e-08		-0.04 (-0.06, -0.02), 1.9e-05
Triglycerides		mmol/L	360153	0.35 (0.26, 0.43), 2.8e-16		0.01 (0, 0.03), 0.013		165906	0.58 (0.44, 0.72), 6.2e-16		0.03 (0.02, 0.05), 0.00052		194247	0.15 (0.06, 0.25), 0.0017		0 (-0.02, 0.01), 0.65
HDL cholesterol		mmol/L	329968	-0.08 (-0.11, -0.05), 3.6e-08		0.01 (0, 0.01), 0.0092		153352	-0.13 (-0.17, -0.09), 2.2e-10		0 (0, 0.01), 0.53		176616	-0.05 (-0.09, 0), 0.042		0.01 (0, 0.02), 0.005
Alkaline phosphatase		U/L	360468	-5.93 (-8.09, -3.77), 7e-08		-0.84 (-1.15, -0.54), 5.6e-08		166087	-7.87 (-10.89, -4.85), 3.3e-07		-1.11 (-1.54, -0.69), 2.9e-07		194381	-4.12 (-7.14, -1.1), 0.0074		-0.62 (-1.04, -0.19), 0.0043
C reactive protein		mg/L	359665	-0.84 (-1.2, -0.48), 4.8e-06		-0.1 (-0.15, -0.05), 0.00018		165648	-1.16 (-1.69, -0.62), 2.3e-05		-0.11 (-0.18, -0.03), 0.0054		194017	-0.57 (-1.06, -0.09), 0.021		-0.09 (-0.16, -0.02), 0.012
Apolipoprotein A		g/L	328126	-0.04 (-0.06, -0.02), 0.00013		0 (0, 0.01), 0.0035		153109	-0.07 (-0.09, -0.04), 8.8e-06		0 (0, 0.01), 0.13		175017	-0.02 (-0.05, 0.01), 0.2		0.01 (0, 0.01), 0.013
Lipoprotein A		nmol/L	286979	-8.28 (-12.9, -3.67), 0.00043		-0.42 (-1.06, 0.23), 0.2		131732	-13.24 (-20.32, -6.15), 0.00025		-0.67 (-1.62, 0.28), 0.16		155247	-4.6 (-10.68, 1.49), 0.14		-0.2 (-1.08, 0.67), 0.65
Oestradiol		pmol/L	57665	102.54 (20.93, 184.15), 0.014		10.29 (-1.73, 22.31), 0.093		14060	0.23 (-30.09, 30.54), 0.99		0.43 (-4.12, 4.99), 0.85		43605	136.68 (28.56, 244.8), 0.013		13.48 (-2.33, 29.29), 0.095
IGF 1		nmol/L	358522	-0.52 (-0.97, -0.06), 0.025		0.01 (-0.06, 0.07), 0.87		165218	-0.73 (-1.39, -0.07), 0.03		0.01 (-0.08, 0.11), 0.75		193304	-0.35 (-0.97, 0.27), 0.27		0 (-0.09, 0.09), 0.97
Glycated haemoglobin HbA1c		mmol/mol	360303	0.53 (0, 1.05), 0.05		0.03 (-0.05, 0.1), 0.45		165927	1.16 (0.28, 2.04), 0.01		0.08 (-0.04, 0.2), 0.2		194376	0 (-0.61, 0.62), 0.99		-0.02 (-0.1, 0.07), 0.71
Calcium		mmol/L	329996	0.01 (0, 0.02), 0.08		0 (0, 0), 0.006		153387	0.02 (0.01, 0.03), 0.00098		0 (0, 0), 0.021		176609	0 (-0.01, 0.01), 0.64		0 (0, 0), 0.11
Glucose		mmol/L	329742	0.09 (-0.02, 0.19), 0.1		0.01 (0, 0.03), 0.15		153247	0.18 (0.01, 0.35), 0.042		0.02 (0, 0.05), 0.064		176495	0 (-0.12, 0.13), 0.95		0 (-0.02, 0.02), 0.99
SHBG		nmol/L	326895	1.82 (-0.37, 4.01), 0.1		0.15 (-0.16, 0.46), 0.35		152245	0.33 (-1.71, 2.37), 0.75		0.14 (-0.15, 0.43), 0.34		174650	2.98 (-0.68, 6.65), 0.11		0.17 (-0.35, 0.69), 0.53
Direct bilirubin		umol/L	306758	0.05 (-0.02, 0.13), 0.15		0.01 (0, 0.02), 0.039		154802	0.07 (-0.05, 0.19), 0.25		0.01 (0, 0.03), 0.13		151956	0.04 (-0.05, 0.13), 0.41		0.01 (0, 0.02), 0.12
Gamma glutamyltransferase		U/L	360272	-2.27 (-5.71, 1.16), 0.19		-0.63 (-1.11, -0.14), 0.011		165981	-0.77 (-6.73, 5.2), 0.8		-0.74 (-1.59, 0.1), 0.082		194291	-3.48 (-7.29, 0.34), 0.074		-0.53 (-1.07, 0.01), 0.054
Alanine aminotransferase		U/L	360307	0.54 (-0.59, 1.66), 0.35		-0.06 (-0.22, 0.1), 0.49		165948	1.73 (-0.1, 3.56), 0.065		0.05 (-0.21, 0.3), 0.72		194359	-0.41 (-1.77, 0.96), 0.56		-0.15 (-0.34, 0.04), 0.12
Total protein		g/L	329754	-0.16 (-0.5, 0.19), 0.38		-0.04 (-0.09, 0.01), 0.096		153251	0.02 (-0.48, 0.52), 0.94		-0.06 (-0.14, 0.01), 0.08		176503	-0.31 (-0.79, 0.17), 0.2		-0.02 (-0.09, 0.04), 0.51
Cystatin C		mg/L	360433	0.01 (-0.01, 0.02), 0.4		0 (0, 0), 0.19		166073	0.02 (0, 0.04), 0.043		0 (0, 0.01), 0.0056		194360	-0.01 (-0.02, 0.01), 0.42		0 (0, 0), 0.34
Vitamin D		nmol/L	344691	-0.75 (-2.5, 1), 0.4		-0.21 (-0.46, 0.04), 0.1		161248	-0.96 (-3.54, 1.61), 0.46		-0.31 (-0.67, 0.06), 0.096		183443	-0.58 (-2.96, 1.8), 0.63		-0.12 (-0.46, 0.22), 0.5
Testosterone		nmol/L	326728	-0.09 (-0.32, 0.14), 0.45		-0.01 (-0.04, 0.03), 0.74		164486	-0.17 (-0.62, 0.29), 0.47		0 (-0.07, 0.06), 0.93		162242	-0.01 (-0.08, 0.07), 0.88		-0.01 (-0.02, 0), 0.14
Urate		umol/L	359999	2.14 (-3.5, 7.79), 0.46		-0.22 (-1.02, 0.57), 0.58		165887	6.21 (-2.5, 14.92), 0.16		0.75 (-0.48, 1.98), 0.23		194112	-1.09 (-8.39, 6.21), 0.77		-1.09 (-2.12, -0.06), 0.038
Total bilirubin		umol/L	358939	0.09 (-0.27, 0.45), 0.63		0.05 (0, 0.1), 0.069		165369	0.25 (-0.35, 0.85), 0.41		0.06 (-0.02, 0.15), 0.14		193570	-0.05 (-0.47, 0.37), 0.8		0.03 (-0.03, 0.09), 0.28
Creatinine		umol/L	360269	-0.29 (-1.58, 0.99), 0.65		0.33 (0.15, 0.51), 0.00036		165998	-0.34 (-2.49, 1.81), 0.76		0.69 (0.38, 0.99), 9e-06		194271	-0.27 (-1.78, 1.24), 0.73		0.02 (-0.19, 0.24), 0.83
Aspartate aminotransferase		U/L	359110	0.2 (-0.67, 1.07), 0.66		-0.03 (-0.15, 0.1), 0.67		165411	0.96 (-0.45, 2.37), 0.18		0.02 (-0.18, 0.21), 0.87		193699	-0.42 (-1.49, 0.65), 0.44		-0.07 (-0.22, 0.08), 0.39
Phosphate		mmol/L	329468	0 (-0.02, 0.01), 0.78		0 (0, 0), 0.92		153143	0.01 (-0.01, 0.03), 0.49		0 (0, 0), 0.89		176325	-0.01 (-0.03, 0.01), 0.29		0 (0, 0), 0.97
Urea		mmol/L	360217	0.02 (-0.1, 0.13), 0.79		0 (-0.01, 0.02), 0.71		165969	0.16 (-0.01, 0.34), 0.062		0.03 (0, 0.05), 0.029		194248	-0.11 (-0.25, 0.03), 0.13		-0.02 (-0.04, 0), 0.077
Rheumatoid factor		IU/ml	31943	0.26 (-4.86, 5.37), 0.92		0.29 (-0.49, 1.07), 0.47		14149	1.87 (-5.06, 8.81), 0.6		0.6 (-0.54, 1.74), 0.3		17794	-1.39 (-8.92, 6.13), 0.72		0.04 (-1.03, 1.11), 0.94

### Sheet: ST7 - Biomarker PheWAS
Supplemental Table 7: Nominally Significant Biomarker PheWAS Results for Novel Recessive Variants
Variant	Biomarker		OR (95% CI), P
5:52088271	Apolipoprotein B (g/L)		-0.098 (-0.118,-0.078), 3e-22
5:52088271	LDL direct (mmol/L)		-0.35 (-0.422,-0.279), 9e-22
5:52088271	Albumin (g/L)		1.035 (0.813,1.256), 6e-20
5:52088271	Cholesterol (mmol/L)		-0.431 (-0.524,-0.338), 1e-19
5:52088271	Triglycerides (mmol/L)		0.345 (0.263,0.428), 3e-16
5:52088271	HDL cholesterol (mmol/L)		-0.084 (-0.115,-0.054), 4e-08
5:52088271	Alkaline phosphatase (U/L)		-5.93 (-8.087,-3.774), 7e-08
5:52088271	C reactive protein (mg/L)		-0.842 (-1.203,-0.481), 5e-06
5:52088271	Apolipoprotein A (g/L)		-0.042 (-0.064,-0.02), 1e-04
5:52088271	Lipoprotein A (nmol/L)		-8.283 (-12.898,-3.668), 4e-04
5:52088271	Oestradiol (pmol/L)		102.539 (20.93,184.147), 1e-02
5:52088271	IGF 1 (nmol/L)		-0.518 (-0.972,-0.065), 3e-02
5:52088271	Glycated haemoglobin HbA1c (mmol/mol)		0.525 (0.001,1.049), 5e-02
5:64485239	Glucose (mmol/L)		0.816 (0.526,1.107), 4e-08
5:64485239	Glycated haemoglobin HbA1c (mmol/mol)		3.203 (1.656,4.75), 5e-05
5:64485239	Cystatin C (mg/L)		0.041 (0.002,0.079), 4e-02
6:7240577	Glucose (mmol/L)		0.039 (0.027,0.052), 9e-10
6:7240577	Urate (umol/L)		1.885 (1.199,2.572), 7e-08
6:7240577	Glycated haemoglobin HbA1c (mmol/mol)		0.153 (0.089,0.217), 3e-06
6:7240577	Alkaline phosphatase (U/L)		-0.493 (-0.754,-0.231), 2e-04
6:7240577	Total protein (g/L)		-0.074 (-0.116,-0.031), 6e-04
6:7240577	LDL direct (mmol/L)		-0.013 (-0.022,-0.004), 4e-03
6:7240577	Direct bilirubin (umol/L)		0.012 (0.003,0.021), 9e-03
6:7240577	Apolipoprotein B (g/L)		-0.003 (-0.005,-0.001), 2e-02
6:7240577	Cholesterol (mmol/L)		-0.014 (-0.025,-0.002), 2e-02
6:7240577	Gamma glutamyltransferase (U/L)		-0.48 (-0.898,-0.062), 2e-02
6:7240577	Total bilirubin (umol/L)		0.049 (0.005,0.092), 3e-02
6:7240577	IGF 1 (nmol/L)		-0.058 (-0.113,-0.003), 4e-02
8:2008956	Glycated haemoglobin HbA1c (mmol/mol)		0.086 (0.022,0.15), 8e-03
8:2008956	SHBG (nmol/L)		-0.317 (-0.586,-0.048), 2e-02
8:2008956	Testosterone (nmol/L)		-0.032 (-0.06,-0.003), 3e-02
8:2008956	Oestradiol (pmol/L)		-10.833 (-21.122,-0.544), 4e-02
10:12311465	Glycated haemoglobin HbA1c (mmol/mol)		0.17 (0.122,0.218), 4e-12
10:12311465	Glucose (mmol/L)		0.022 (0.012,0.031), 8e-06
10:12311465	Triglycerides (mmol/L)		0.01 (0.002,0.017), 1e-02
10:12311465	Apolipoprotein A (g/L)		0.002 (0,0.004), 2e-02
10:12311465	Alkaline phosphatase (U/L)		0.216 (0.02,0.413), 3e-02
10:12311465	Oestradiol (pmol/L)		8.554 (0.782,16.327), 3e-02

### Sheet: ST8 - Significant Phenotypes
Supplemental Table 8: Significant Non-Biomarker Phenotypes for Variant rs115018790
			All					Women					Men
					Mean					Mean					Mean
Phenotype		Units	Effect (95% CI), P		A/A	Heterozygotes	G/G	Effect (95% CI), P		A/A	Heterozygotes	G/G	Effect (95% CI), P		A/A	Heterozygotes	G/G
Albumin/Globulin ratio		ratio	0.13 (0.1, 0.15), 1.3e-28		1.82685	1.70451	1.69732	0.1 (0.07, 0.13), 3.9e-10		1.77706	1.68586	1.67799	0.16 (0.13, 0.2), 1.5e-21		1.8821	1.72564	1.71961
LDL direct, adjusted by medication		mmol/L	-0.41 (-0.48, -0.33), 7.9e-28		3.35251	3.74399	3.78038	-0.32 (-0.42, -0.23), 6.3e-11		3.44441	3.76747	3.79801	-0.5 (-0.61, -0.39), 5.7e-20		3.24445	3.71669	3.75962
High light scatter reticulocyte count		10^12 cells/L	0.005 (0.004, 0.005), 1.1e-25		0.0224196	0.0193869	0.017845	0.004 (0.003, 0.005), 1.9e-12		0.0206571	0.0182008	0.0167539	0.005 (0.004, 0.006), 5.3e-15		0.0245346	0.0207443	0.0191193
Immature reticulocyte fraction		ratio	0.03 (0.02, 0.03), 4.8e-24		0.314671	0.297174	0.288923	0.02 (0.01, 0.03), 2e-09		0.310772	0.297219	0.28882	0.03 (0.03, 0.04), 2.1e-17		0.31935	0.297123	0.289043
Mean corpuscular haemoglobin		picograms	0.64 (0.48, 0.79), 2.1e-16		32.1866	31.586	31.5471	0.61 (0.4, 0.82), 1e-08		31.9873	31.4076	31.3643	0.66 (0.44, 0.88), 3e-09		32.4252	31.7903	31.7606
Non-albumin protein		g/L	-1.2 (-1.51, -0.88), 9.4e-14		25.9255	27.056	27.1409	-1.02 (-1.45, -0.59), 3.4e-06		26.2402	27.2008	27.286	-1.4 (-1.86, -0.94), 2.9e-09		25.5762	26.8919	26.9735
High light scatter reticulocyte percentage		percent	0.11 (0.08, 0.14), 1.5e-13		0.505594	0.429312	0.396604	0.1 (0.06, 0.14), 4e-06		0.486276	0.421705	0.389268	0.12 (0.08, 0.16), 1.4e-09		0.528777	0.438018	0.405172
Mean corpuscular volume		femtolitres	1.16 (0.79, 1.52), 5.4e-10		92.4839	91.4385	91.3343	0.97 (0.46, 1.47), 0.00016		92.0616	91.2099	91.0771	1.39 (0.86, 1.92), 2.8e-07		92.9894	91.7002	91.635
Reticulocyte percentage		percent	0.23 (0.15, 0.31), 3.9e-09		1.57295	1.41915	1.33996	0.22 (0.12, 0.33), 2.5e-05		1.53784	1.38948	1.31539	0.23 (0.12, 0.35), 3.6e-05		1.61509	1.45311	1.36866
Reticulocyte count		10^12 cells/L	0.01 (0.01, 0.01), 2.3e-08		0.0698287	0.0641496	0.0604589	0.01 (0, 0.01), 2.2e-05		0.0654679	0.0600173	0.0567661	0.01 (0, 0.01), 0.00022		0.0750615	0.0688788	0.0647717
Mean corpuscular haemoglobin concentration		grams/decilitre	0.25 (0.16, 0.34), 2.4e-08		34.7975	34.543	34.5395	0.3 (0.18, 0.42), 1.4e-06		34.7341	34.4324	34.4354	0.2 (0.07, 0.33), 0.0032		34.8734	34.6696	34.6612
Alcohol intake frequency		six-point scale1	-0.33 (-0.46, -0.21), 7e-08		2.55593	2.8443	2.85658	-0.4 (-0.57, -0.23), 3.5e-06		2.71739	3.08026	3.09538	-0.25 (-0.43, -0.08), 0.0044		2.36194	2.57186	2.57645
Mean sphered cell volume		femtolitres	1.13 (0.69, 1.57), 5.9e-07		83.9901	82.9957	82.8919	0.94 (0.34, 1.53), 0.002		83.9285	83.0924	82.9894	1.37 (0.71, 2.03), 5.1e-05		84.064	82.8849	82.778
Red blood cell (erythrocyte) count		10^12 cells/L	-0.07 (-0.1, -0.04), 3.6e-06		4.43247	4.51497	4.51049	-0.06 (-0.09, -0.02), 0.0028		4.25075	4.31791	4.31916	-0.09 (-0.13, -0.04), 0.00028		4.64999	4.74059	4.73411
Red blood cell (erythrocyte) distribution width		percent	-0.18 (-0.26, -0.1), 1.1e-05		13.2819	13.4588	13.4702	-0.15 (-0.27, -0.04), 0.0087		13.3388	13.4872	13.501	-0.21 (-0.31, -0.1), 0.00016		13.2138	13.4261	13.4343
1. Lower numbers correspond to higher alcohol consumption.

### Sheet: ST9 - Glycemic Traits
Supplemental Table 9: Glycemic Trait Associations for variant rs115018790 in the Danish Cohort
Trait		Unit	Homozygous Carriers	Recessive						Additive
				All		Women		Men		All		Women		Men
				Effect (95% CI)	P	Effect (95% CI)	P	Effect (95% CI)	P	Effect (95% CI)	P	Effect (95% CI)	P	Effect (95% CI)	P
fasting glucose		mmol/L	43.8684	0.072 (-0.19,0.33)	0.58	0.036 (-0.32,0.39)	0.84	0.11 (-0.29,0.51)	0.59	0.0086 (-0.031,0.049)	0.67	0.0032 (-0.054,0.06)	0.91	0.0071 (-0.053,0.067)	0.82
30 min glucose during OGTT		mmol/L	13.678	-0.02 (-0.5,0.46)	0.94	0.27 (-0.48,1)	0.47	-0.3 (-0.98,0.38)	0.39	-0.011 (-0.095,0.072)	0.79	-0.039 (-0.16,0.083)	0.53	0.017 (-0.11,0.14)	0.79
120 min glucose during OGTT		mmol/L	16.495	0.29 (-0.17,0.76)	0.22	0.32 (-0.32,0.95)	0.33	0.25 (-0.44,0.94)	0.48	0.052 (-0.034,0.14)	0.24	0.0097 (-0.11,0.13)	0.87	0.094 (-0.03,0.22)	0.14
fasting C-peptide		pmol/L	28.607	0.31 (-0.0099,0.63)	0.057	0.2 (-0.3,0.69)	0.43	0.39 (-0.036,0.81)	0.073	0.016 (-0.038,0.069)	0.57	-0.041 (-0.12,0.037)	0.3	0.064 (-0.01,0.14)	0.091
30 min C-peptide during OGTT		pmol/L	13.674	0.24 (-0.27,0.76)	0.36	0.36 (-0.42,1.1)	0.37	0.15 (-0.53,0.83)	0.67	0.068 (-0.026,0.16)	0.16	0.056 (-0.08,0.19)	0.42	0.097 (-0.034,0.23)	0.15
120 min C-peptide during OGTT		pmol/L	14.674	0.4 (-0.08,0.88)	0.1	0.32 (-0.38,1)	0.37	0.42 (-0.24,1.1)	0.21	0.1 (0.012,0.19)	0.026	0.056 (-0.073,0.18)	0.39	0.15 (0.025,0.28)	0.019
fasting insulin		pmol/L	21.131	0.12 (-0.25,0.49)	0.52	-0.13 (-0.6,0.33)	0.57	0.56 (-0.047,1.2)	0.071	0.018 (-0.042,0.079)	0.56	-0.082 (-0.17,0.0019)	0.056	0.12 (0.03,0.2)	0.0084
30 min insulin during OGTT		pmol/L	13.678	0.16 (-0.35,0.66)	0.54	0.34 (-0.43,1.1)	0.38	0.027 (-0.64,0.69)	0.94	0.055 (-0.034,0.14)	0.23	0.026 (-0.1,0.15)	0.69	0.1 (-0.023,0.22)	0.11
120 min insulin during OGTT		pmol/L	14.166	0.34 (-0.14,0.83)	0.17	0.21 (-0.5,0.92)	0.56	0.43 (-0.24,1.1)	0.21	0.098 (0.011,0.18)	0.028	0.017 (-0.1,0.14)	0.78	0.18 (0.057,0.31)	0.0044
Hemoglobin A1C		%	45.8704	0.23 (-0.034,0.5)	0.087	0.2 (-0.15,0.55)	0.26	0.37 (-0.041,0.77)	0.078	0.0073 (-0.035,0.049)	0.73	-0.012 (-0.07,0.046)	0.69	0.022 (-0.039,0.083)	0.48
HOMA insulin resistance			21.131	0.16 (-0.21,0.53)	0.39	-0.056 (-0.52,0.41)	0.81	0.53 (-0.07,1.1)	0.083	0.024 (-0.035,0.084)	0.42	-0.077 (-0.16,0.0066)	0.071	0.12 (0.037,0.21)	0.0049
Insulinogenics index			10.68	0.21 (-0.39,0.8)	0.5	0.49 (-0.49,1.5)	0.33	0.085 (-0.66,0.83)	0.82	0.065 (-0.028,0.16)	0.17	0.062 (-0.072,0.2)	0.37	0.088 (-0.042,0.22)	0.18
Insulin sensitivity index Matsuda			10.35	-0.23 (-0.75,0.29)	0.39	-0.012 (-0.87,0.84)	0.98	-0.37 (-1,0.28)	0.26	-0.054 (-0.14,0.03)	0.21	0.053 (-0.066,0.17)	0.38	-0.17 (-0.29,-0.055)	0.0038
Insulin sensitivity index Stumvoll			12.167	-0.22 (-0.73,0.29)	0.39	0.0056 (-0.74,0.75)	0.99	-0.42 (-1.1,0.27)	0.23	-0.058 (-0.14,0.028)	0.18	0.044 (-0.076,0.16)	0.47	-0.17 (-0.29,-0.046)	0.0072
corrected insulin response			13.678	0.15 (-0.36,0.65)	0.57	0.026 (-0.75,0.8)	0.95	0.28 (-0.42,0.97)	0.44	0.051 (-0.039,0.14)	0.27	0.057 (-0.072,0.19)	0.39	0.065 (-0.064,0.19)	0.33
Disposition index			10.35	0.047 (-0.52,0.61)	0.87	0.52 (-0.41,1.4)	0.27	-0.23 (-0.96,0.5)	0.54	-0.011 (-0.1,0.08)	0.82	0.094 (-0.035,0.22)	0.15	-0.11 (-0.24,0.016)	0.085
Nominally significant associations in bold.

### Sheet: ST10 - T2D Risk by Sex 
Supplemental Table 10: Type 2 Diabetes Risk by Sex in UK Biobank and Replication Cohorts
	Men		Women
Cohort	OR (95% CI)	P	OR (95% CI)	P
UK Biobank	3.05 (2.10-4.43)	5x10-9	0.89 (0.42-1.87)	0.75
FinnGen	2.33 (1.15-4.73)	0.02	1.90 (0.90-4.03)	0.1
Danish cohort	4.65 (1.55-13.97)	0.006	2.06 (0.66-6.40)	0.23
Total	2.99 (2.18-4.10)	1x10-11	1.41 (0.87-2.28)	0.15
